# No association between *FMR1* premutation and either ADHD or anxiety in 53,707 women undergoing genetic testing for family planning purposes

**DOI:** 10.1101/2024.10.06.24314952

**Authors:** Liraz Klausner, Shai Carmi, Shay Ben-Shachar, Noa Lev-El Halabi, Lina Basel-Salmon, Dana Brabbing Goldstein

## Abstract

**Background:** An *FMR1* full mutation, which causes Fragile X Syndrome, is defined as >200 repeats of the CGG motif in the gene’s 5’ untranslated region. A repeat count in the range 55-200 is considered an *FMR1* premutation (PM) and was previously associated with neuropsychiatric phenotypes. However, these associations did not always replicate and may be due to ascertainment bias. Here, we studied the association between PM and attention deficit hyperactivity disorder (ADHD) and anxiety using large population-based screening data.

**Methods:** We used data on women who underwent genetic screening in Rabin Medical Center in Israel for family planning purposes between 2001-2020. PM carriers were defined as subjects with 58-200 CGG repeats. We linked the genetic testing results to longitudinal electronic medical records (EMR) from Clalit Health Services. We defined ADHD and anxiety based on either a formal diagnosis or the purchase of relevant medications. As a positive control, we considered premature ovarian insufficiency (POI) and high follicle-stimulating hormone (FSH) levels before the age of 40. Our primary analysis used Cox regression with socioeconomic status, immigration, and age at testing as covariates.

**Results:** Our sample included 53,707 women: 464 PM carriers and 53,243 non-carriers. PM was associated with POI (hazard ratio (HR): 4.08, 95% confidence interval (CI): 2.16-7.72) and high FSH (HR: 3.43, 95% CI: 2.65-4.43). However, PM was not associated with either ADHD (HR 0.95; 95% CI: 0.51-1.77; 1331 events) or anxiety (HR 0.81; 95% CI: 0.47-1.39; 1814 events). The results were similar when the phenotype was defined based on medications and with logistic regression. Our study was sufficiently powered to detect HR about 2 or higher.

**Discussion:** We found no association between PM and either ADHD or anxiety. Our study is less prone to ascertainment bias towards affected families; however, the ascertained subjects are likely healthier than the population average. While our sample size is the largest to date, given the low frequency of PM carriers, small effects cannot be excluded.
