## Supplementary Tables 1 and 2 for "No association between *FMR1* premutation and either ADHD or anxiety in 53,707 women undergoing genetic testing for family planning purposes"

### Sheet: Table S1
Table S1. The number of cases for each diagnosis.
Diagnosis	Number of cases	In carriers
Headache	31808	276
Anemia	16645	121
Infertility	12676	114
Menorrhagia	12422	102
Missed abortion	10560	106
Obesity	10241	77
Amenorrhea	10066	73
Fibromyalgia	7772	70
Preterm labor	6823	62
Hypothyroidism	5841	36
Spontaneous abortion	5230	44
Hypercholesterolemia	4884	44
Dysmenorrhea	4711	36
Metrorrhagia	4610	40
Diabetes mellitus	4377	30
Hyperthyroidism	4233	39
Early disturbed pregnancy/Blighted ovum	4231	40
Dyslipidemia	4178	37
Motor delay	4127	42
Gestational diabetes	3755	23
Tremor	3539	26
Irritable bowel syndrome	3363	22
Pregnancy loss	3079	33
Hypertension	2327	23
Dyspareunia	2201	18
Anxiety disorder	1827	13
Pregnancy induced hypertension	1399	15
Menopause perimenopause	1398	15
ADHD	1359	10
Endometriosis	1258	14
Migraine	1143	< 10
Postpartum hemorrhage	932	12
Hearing loss	914	< 10
Global developmental delay	860	< 10
Preeclampsia	762	< 10
Epilepsy	720	< 10
Panic disorder	719	< 10
Inflammatory bowel disease	696	< 10
Cancer	560	< 10
Post traumatic stress disorder	549	< 10
Smoking	546	< 10
PCOS	440	< 10
Osteoporosis	420	< 10
Major depression disorder	396	< 10
Celiac	376	< 10
Fracture	367	< 10
Obsessive compulsive disorder	365	< 10
TIA	306	< 10
Bipolar disorder	289	< 10
Substance abuse	278	< 10
CVA	257	< 10
Premature ovarian failure/premature ovarian insufficiency	251	11
Pain	246	< 10
Pulmonary embolism	228	< 10
Schizophrenia	227	< 10
Phobia	220	< 10
Intellectual disability	156	< 10
Learning disability	150	< 10
Social anxiety	119	< 10
Schizoaffective disorder	113	< 10
Anorexia nervosa	106	< 10
Chronic renal failure	89	< 10
Borderline personality	83	< 10
IHD	64	< 10
Neuropathy	63	< 10
Brief psychotic disorder	57	< 10
Autistic spectrum disorder	25	< 10
Parkinson	22	< 10
HRT	15	< 10

### Sheet: Table S2
Table S2. A list of all variables available for this study, including demographic information, diagnoses, and medications.
Demographic variables				Diagnoses								Medications				Lab tests and measurements
Date of birth				ADHD								ADHD				Min result
Did immigrate				ADHD of childhood								Concerta				Age at min result
Date at immigration				ADHD of childhood with hyperactivity								Ritalin				Max result
Country of birth				ADHD of childhood without hyperactivity								Attent				Age at max result
Country of birth of parents				ADHD with hyperactivity								Focalin				Average
Socioeconomic status
Year at genetic testing				Anxiety								Antidepressants and anti-anxiety				List
				Adjustment disorders with predominant disturbance of other emotions								Prozac
				Anxiety disorder unspecified								Prizma				FSH
				Generalized anxiety disorder								Flutine				LH
				Organic anxiety disorder								Lustral				E2
				Other specified anxiety disorders								Serenada				TSH
												Sertaline				Ft4
				Premature ovarian insufficiency								Seroxat				t3
				Other ovarian failure								Parotin				Prolactin
				Ovarian dysfunction								Paxxet				MIS
				Premature menopause								Cipramil				Glucose
				Primary ovarian insufficiency								Citalopram				creatinine
												Recital				albumin
												Favoxil				urea
												Fluvoxamine				Ha1c
												Cipralex				LDL
												Esto				HDL
												Escitalopram				TG
												Viepax				Iron
												Efexor				Ferritin
												Venla				Folic acid
												Ixel				ALT
												Duloxetine				AST
												Yentreve				HB
												Cymbalta				BMI
												Anafranil
												Maronil
												Imipramine
												Tofranil
												Primonil
												Elatrol
												Elatrolet
												Elatrol
												Elatrolet
												Nortylin
												Deprexan
												Nardil
												Mirtazapine
												Miro
												Remeron
												Bonserin
												Wellbutrin
												Trazodil
												Brintellix
